# Quantitative measurement of infectious virus in SARS-CoV-2 Alpha, Delta and Epsilon variants reveals higher infectivity (viral titer:RNA ratio) in clinical samples containing the Delta and Epsilon variants

**DOI:** 10.1101/2021.09.07.21263229

**Authors:** Hannah W. Despres, Margaret G. Mills, David J. Shirley, Madaline M. Schmidt, Meei-Li Huang, Keith R. Jerome, Alexander L. Greninger, Emily A. Bruce

## Abstract

**Background:** Novel SARS-CoV-2 Variants of Concern (VoC) pose a challenge to controlling the COVID-19 pandemic. Previous studies indicate that clinical samples collected from individuals infected with the Delta variant may contain higher levels of RNA than previous variants, but the relationship between viral RNA and infectious virus for individual variants is unknown.

**Methods:** We measured infectious viral titer (using a micro-focus forming assay) as well as total and subgenomic viral RNA levels (using RT-PCR) in a set of 165 clinical samples containing SARS-CoV-2 Alpha, Delta and Epsilon variants that were processed within two days of collection from the patient.

**Results:** We observed a high degree of variation in the relationship between viral titers and RNA levels. Despite the variability we observed for individual samples the overall infectivity differed among the three variants. Both Delta and Epsilon had significantly higher infectivity than Alpha, as measured by the number of infectious units per quantity of viral E gene RNA (6 and 4 times as much, p=0.0002 and 0.009 respectively) or subgenomic E RNA (11 and 7 times as much, p<0.0001 and 0.006 respectively).

**Conclusion:** In addition to higher viral RNA levels reported for the Delta variant, the infectivity (amount of replication competent virus per viral genome copy) may also be increased compared to Alpha. Measuring the relationship between live virus and viral RNA is an important step in assessing the infectivity of novel SARS-CoV-2 variants. An increase in the infectivity of the Delta variant may further explain increased spread and suggests a need for increased measures to prevent viral transmission.

**SIGNIFICANCE STATEMENT:** Current and future SARS-CoV-2 variants threaten our ability to control the COVID-19 pandemic. Variants with increased transmission, higher viral loads, or greater immune evasion are of particular concern. Viral loads are currently measured by the amount of viral RNA in a clinical sample rather than the amount of infectious virus. We measured both RNA and infectious virus levels directly in a set of 165 clinical specimens from Alpha, Epsilon or Delta variants. Our data shows that Delta is more infectious compared to Alpha, with ∼ six times as much infectious virus for the same amount of RNA. This increase in infectivity suggests increased measures (vaccination, masking, distancing, ventilation) are needed to control Delta compared to Alpha.
