## Supplemental Table 1 for "Quantitative measurement of infectious virus in SARS-CoV-2 Alpha, Delta and Epsilon variants reveals higher infectivity (viral titer:RNA ratio) in clinical samples containing the Delta and Epsilon variants"

### Sheet: Table S1
Date	E Ct	sgE Ct	Code	Variant	Direct Titer
2021-03-25	20.8814	28.3	J43	Alpha	0
2021-03-25	16.7838	23.9	J48	Alpha	120
2021-03-25	18.1574	26.4912	J52	Alpha	540
2021-03-25	23.717	31.3925	J53	Alpha	0
2021-03-25	19.8609	27.8906	J55	Alpha	3260
2021-03-25	22.0079	27.7185	J60	Alpha	0
2021-03-25	18.7881	26.9029	J61	Alpha	260
2021-03-25	25.2269	33.6912	J68	Alpha	0
2021-03-25	18.2102	28.3922	J69	Alpha	40
2021-03-25	21.2911	28.678	J72	Alpha	0
	22.911	31.831	J99	Alpha	0
	21.2192	28.7697	K01	Epsilon	200
	23.7663	34.5952	K02	Epsilon	160
	19.1931	26.4067	K03	Epsilon	360
	23.4228	31.2127	K05	Epsilon	0
	22.8181	30.3877	K06	Epsilon	0
	18.5411	26.0917	K07	Epsilon	660
2021-03-25	18.1394	26.0452	K09	Epsilon	40
	23.2933	31.4405	K10	Epsilon	0
2021-03-25	19.238	27.8503	K11	Delta	5900
2021-03-25	17.3468	27.8511	K12	Delta	13600
2021-03-25	17.5703	24.6133	K13	Delta	270
2021-03-25	16.3517	24.476	K14	Delta	40
2021-03-25	17.2314	25.4494	K15	Delta	1280
2021-03-25	20.3541	30.5706	K16	Delta	0
2021-03-25	18.3511	27.9337	K17	Delta	7900
2021-03-25	21.8211	29.1078	K18	Delta	0
2021-03-25	18.7178	28.5426	K19	Delta	8800
2021-03-25	22.9163	31.5305	K20	Delta	0
2021-03-25	20.1585	28.9882	K22	Epsilon	120
2021-03-25	16.1937	25.7946	K24	Epsilon	1460
2021-03-25	18.2114	27.1944	K25	Epsilon	340
2021-03-25	24.3398	35.3508	K26	Epsilon	20
2021-03-25	16.4426	24.4242	K27	Epsilon	2600
2021-03-25	19.3038	28.823	K29	Epsilon	100
2021-03-25	24.0869	31.1988	K30	Epsilon	60
2021-03-25	16.6599	25.83	K31	Delta	21400
2021-03-25	17.66	27.3134	K32	Delta	16000
2021-03-25	17.8281	26.3517	K33	Delta	320
2021-03-25	18.7276	28.8365	K34	Delta	1700
2021-03-25	19.6588	27.1842	K35	Delta	140
2021-03-25	13.511	21.4289	K36	Delta	113000
2021-03-25	18.6504	25.5567	K37	Delta	1420
2021-03-25	24.6177	32.4342	K38	Delta	100
2021-03-25	20.683	31.7253	K39	Delta	2240
2021-03-25	23.0271	31.4938	K40	Delta	60
2021-03-25	19.8362	28.3546	K41	Epsilon	320
2021-03-25	15.1691	23.8672	K46	Epsilon	15400
2021-03-25	18.9102	24.6426	K47	Alpha	320
2021-03-25	19.4398	26.6425	K48	Epsilon	640
	18.3707	25.3465	K49	Alpha	40
2021-03-25	15.8242	24.6703	K50	Epsilon	3340
2021-03-25	21.8601	30.7034	K52	Delta	460
	20.7086	30.515	K53	Delta	4120
2021-03-25	24.9047	34.3091	K54	Delta	0
2021-03-25	20.2116	27.1994	K55	Delta	20
2021-03-25	16.1412	25.4179	K56	Delta	73000
2021-03-25	23.3261	30.8428	K57	Delta	20
2021-03-25	17.6035	25.5534	K58	Delta	820
2021-03-25	22.8563	31.5986	K59	Delta	40
2021-03-25	19.3356	28.178	K60	Delta	180
	13.976	23.946	K61	Delta	13900
2021-03-25	21.72	30.489	K64	Epsilon	100
2021-03-10	23.9107	31.7443	K65	Epsilon	0
2021-03-25	21.7409	29.1656	K67	Epsilon	0
2021-03-25	18.6145	25.3943	K68	Alpha	100
2021-03-25	16.6157	22.7593	K69	Alpha	760
2021-03-25	21.5895	30.2799	K70	Alpha	0
	22.7949	30.8151	K71	Delta	0
2021-03-25	13.3145	22.8065	K72	Delta	387000
2021-03-25	19.4194	26.1092	K73	Delta	220
2021-03-25	17.1861	25.7866	K74	Delta	31500
2021-03-25	18.6598	27.1577	K75	Delta	1040
2021-03-25	23.4878	29.7832	K76	Delta	0
2021-03-25	22.4337	30.5689	K77	Delta	40
2021-03-25	20.1519	30.4679	K78	Delta	1420
	14.4144	23.875	K79	Delta	124000
2021-03-25	23.9682	32.6767	K80	Delta	0
2021-03-25	16.7159	23.1487	K82	Alpha	540
2021-03-25	16.8369	24.9063	K83	Epsilon	9900
	23.8574	31.3785	K84	Epsilon	0
2021-03-25	17.5461	25.507	K86	Epsilon	260
	20.4969	28.5857	K87	Epsilon	620
	19.7894	27.5918	K88	Delta	880
	18.3594	27.3683	K89	Delta	1040
2021-03-25	16.8569	25.7737	K90	Delta	620
2021-03-25	24.1741	30.447	K92	Delta	0
	20.3323	27.1634	K93	Delta	200
2021-03-04	19.9292	28.3935	K94	Delta	400
	16.2494	22.7038	K95	Delta	2740
2021-03-25	20.1433	26.4586	K96	Delta	120
2021-03-25	16.5779	24.8202	K97	Delta	320
2021-03-25	21.1929	27.1796	K98	Delta	20
2021-03-25	21.8135	29.4899	K99	Delta	0
	17.2248	25.3209	L01	Epsilon	4040
	16.3805	22.4059	L02	Alpha	10600
	15.4512	23.5072	L03	Epsilon	22300
	17.3893	24.4061	L04	Alpha	800
	16.5034	27.3311	L05	Epsilon	3900
	16.3662	23.2334	L06	Alpha	760
	18.9261	30.4318	L07	Alpha	2180
	16.658	25.4901	L08	Epsilon	53000
	23.5391	32.9266	L10	Epsilon	220
	18.2713	26.9798	L11	Delta	1440
	24.527	32.534	L12	Delta	20
	20.0261	29.8978	L13	Delta	420
	22.7014	29.5507	L14	Delta	0
	17.8938	25.1958	M02	Delta	3400
	22.7284	29.6341	M03	Delta	0
	16.6815	25.5025	M04	Delta	6900
	18.2885	27.3326	M09	Delta	6100
	16.3177	24.5535	M10	Delta	39000
	14.7689	25.3301	M11	Delta	39000
	20.1093	28.3299	M13	Delta	20
	20.2914	28.021	M14	Delta	3300
	15.8154	24.2506	M15	Delta	1650
	17.6241	26.1333	M16	Delta	16800
	14.9224	24.4166	M20	Delta	90000
	15.7287	25.5795	M21	Delta	87000
	23.2246	29.5403	M22	Delta	0
	20.5403	29.462	M23	Delta	1090
	20.7549	27.6134	M24	Delta	0
	16.3721	24.2118	M25	Delta	13800
	16.6094	23.8226	M26	Delta	10500
	16.7935	25.0989	M27	Delta	24500
	19.6705	29.058	M28	Delta	4100
	16.1481	24.8616	M29	Delta	102000
	18.6285	25.4217	M30	Delta	3300
	17.9396	28.0657	M31	Delta	51000
	24.2745	34.0043	M34	Delta	20
	18.7735	25.7872	M35	Delta	220
	22.9074	31.404	M36	Delta	0
	18.8744	28.6978	M39	Delta	7700
	18.4468	26.202	M40	Delta	230
	23.7763	32.2855	M41	Delta	20
	18.0216	24.9298	M42	Delta	11200
	22.2609	31.6054	M43	Delta	80
	17.3863	25.0246	M45	Delta	1180
	24.6695	30.5982	M47	Delta	0
	17.6516	25.6195	M50	Delta	0
	18.2428	25.9678	M51	Delta	0
	15.424	25.9225	M53	Delta	6300
	14.9256	23.6547	M54	Delta	14400
	18.5477	28.4973	M55	Delta	13500
	17.645	26.2277	M56	Delta	7500
	14.6348	22.2049	M59	Delta	16700
	14.9372	20.549	M60	Delta	46000
	20.6839	30.6411	M61	Delta	590
	23.193	31.4157	M62	Delta	80
	19.1571	26.8628	M64	Delta	20
	19.9423	27.7778	M65	Delta	430
	14.9736	23.8337	M69	Delta	30500
	19.8561	27.5802	M72	Delta	20
	14.775	22.785	M74	Delta	124000
	22.6177	32.9192	M75	Delta	200
	15.7832	23.1694	M79	Delta	2140
	21.2541	28.9422	M80	Delta	30
	16.1387	26.2962	M82	Delta	29900
	16.4101	25.1138	M83	Delta	19300
	13.3347	22.296	M84	Delta	130000
	16.8476	25.3745	M85	Delta	10900
	22.4622	31.9429	M86	Delta	80
	17.0015	24.6364	M91	Delta	13500
	17.8561	26.5312	M92	Delta	7500
	18.715	25.8643	M93	Delta	680
